# Genetic variants in *DDX53* contribute to Autism Spectrum Disorder associated with the Xp22.11 locus

**DOI:** 10.1101/2023.12.21.23300383

**Authors:** Marcello Scala, Clarrisa A. Bradley, Jennifer L. Howe, Brett Trost, Nelson Bautista Salazar, Carole Shum, Miriam S. Reuter, Jeffrey R. MacDonald, Sangyoon Y. Ko, Paul W. Frankland, Leslie Granger, George Anadiotis, Verdiana Pullano, Alfredo Brusco, Roberto Keller, Sarah Parisotto, Helio F. Pedro, Laina Lusk, Pamela Pojomovsky McDonnell, Ingo Helbig, Sureni V. Mullegama, Undiagnosed Diseases Network, Emilie D. Douine, Bianca E. Russell, Stanley F. Nelson, Federico Zara, Stephen W. Scherer

## Abstract

Autism Spectrum Disorder (ASD) exhibits an ∼4:1 male-to-female sex bias and is characterized by early-onset impairment of social/communication skills, restricted interests, and stereotyped behaviors. Disruption of the Xp22.11 locus has been associated with ASD in males. This locus includes the three-exon *PTCHD1* gene, an adjacent multi-isoform long noncoding RNA (lncRNA) named *PTCHD1-AS* (spanning ∼1Mb), and a poorly characterized single-exon RNA helicase named *DDX53* that is intronic to *PTCHD1-AS*. While the relationship between *PTCHD1/PTCHD1-AS* and ASD is being studied, the role of *DDX53* has not been examined, in part because there is no apparent functional murine orthologue. Through clinical testing, here, we identified 6 males and 1 female with ASD from 6 unrelated families carrying rare, predicted-damaging or loss-of-function variants in *DDX53*. Then, we examined databases, including the Autism Speaks MSSNG and Simons Foundation Autism Research Initiative, as well as population controls. We identified 24 additional individuals with ASD harboring rare, damaging *DDX53* variations, including the same variants detected in two families from the original clinical analysis. In this extended cohort of 31 participants with ASD (28 male, 3 female), we identified 25 mostly maternally-inherited variations in *DDX53*, including 18 missense changes, 2 truncating variants, 2 in-frame variants, 2 deletions in the 3’ UTR and 1 copy number deletion. Our findings in humans support a direct link between *DDX53* and ASD, which will be important in clinical genetic testing. These same autism-related findings, coupled with the observation that a functional orthologous gene is not found in mouse, may also influence the design and interpretation of murine-modelling of ASD.
