## Supplementary Table S5 for "Genetic variants in *DDX53* contribute to Autism Spectrum Disorder associated with the Xp22.11 locus"

### Sheet: Table S5
First	Middle	Last	Affiliation	Email	Role in the UDN (ex. PI, site coordinator)
Carlos	A.	Bacino	BCM Clinical	cbacino@bcm.edu	Co-PI
Ashok		Balasubramanyam	BCM Clinical	ashokb@bcm.edu	Lead clinician, adult
Lindsay	C.	Burrage	BCM Clinical	burrage@bcm.edu	Sequence analysis team, pediatric genetics
Hsiao-Tuan		Chao	BCM Clinical	hc140077@bcm.edu	Pediatric neurology
Ivan		Chinn	BCM Clinical	Ivan.Chinn@bcm.edu
Gary	D.	Clark	BCM Clinical	gdclark@texaschildrens.org	Pediatric neurology
William	J.	Craigen	BCM Clinical	wcraigen@bcm.edu	Leadership team, pediatric genetics, biochemical genetics
Hongzheng		Dai	BCM Clinical	Hongzheng.Dai@bcm.edu	Sequence analysis team
Lisa	T.	Emrick	BCM Clinical	emrick@bcm.edu	Leadership team, pediatric neurology
Shamika		Ketkar	BCM Clinical	ketkar@bcm.edu
Seema	R.	Lalani	BCM Clinical	seemal@bcm.edu	Pediatric genetics, Cytogenetics
Brendan	H.	Lee	BCM Clinical	blee@bcm.edu	Co-PI
Richard	A.	Lewis	BCM Clinical	rlewis@bcm.edu	Ophthalmology
Ronit		Marom	BCM Clinical	ronit.marom@bcm.edu	Sequence analysis team, Pediatric Genetics
James	P.	Orengo	BCM Clinical	james.orengo@bcm.edu	Adult neurology
Jennifer	E.	Posey	BCM Clinical	Jennifer.Posey@bcm.edu	Adult genetics
Lorraine		Potocki	BCM Clinical	lpotocki@bcm.edu	Pediatric genetics
Jill	A.	Rosenfeld	BCM Clinical	mokry@bcm.edu	Site Manager
Elaine		Seto	BCM Clinical	esseto@bcm.edu
Daryl	A.	Scott	BCM Clinical	dscott@bcm.edu	Pediatric genetics
Arjun		Tarakad	BCM Clinical	tarakad@bcm.edu
Alyssa	A.	Tran	BCM Clinical	alyssat@bcm.edu	Site coordinator
Tiphanie	P.	Vogel	BCM Clinical	tiphanie.vogel@bcm.edu	Rheumatology
Monika		Weisz Hubshman	BCM Clinical	hubshman@bcm.edu	Medical resident
Kim		Worley	BCM Clinical	kworley@bcm.edu	Sequence analysis
Hugo	J.	Bellen	BCM MOSC	hbellen@bcm.edu	PI, SC Chair
Michael	F.	Wangler	BCM MOSC	mw147467@bcm.edu	PI of Drosophila Core
Shinya		Yamamoto	BCM MOSC	yamamoto@bcm.edu	PI of Drosophila Core
Oguz		Kanca	BCM MOSC	Oguz.Kanca@bcm.edu	Assistant Professor, Department of Molecular and Human Genetics
Christine	M.	Eng	BCM Sequencing	ceng@bcm.edu	PI, Molecular Geneticist
Pengfei		Liu	BCM Sequencing	pliu@baylorgenetics.com	Laboratory Director of Clinical Research
Patricia	A.	Ward	BCM Sequencing	pward@bcm.edu	Site Coordinator and Genetic Counselor
Edward		Behrens	CHOP	behrens@chop.edu	Clinician, Rheumatology
Rebecca		Ganetzky	CHOP	ganetzkyr@chop.edu
Kelly		Hassey	CHOP	hasseyk@chop.edu	Site Coordinator
Cara		Skraban	CHOP	skrabanc@chop.edu
Gonench		Kilich	CHOP	kilichg@chop.edu	Research Assistant
Kathleen		Sullivan	CHOP	sullivank@chop.edu	PI
Adeline		Vanderver	CHOP	vandervera@chop.edu	Clinician, Neurology
Ramakrishnan		Rajagopalan	CHOP	rajagopalanr@chop.edu
Anna		Raper	CHOP/Upenn	rapera@pennmedicine.upenn.edu	Genetic Counselor
Vishnu		Cuddapah	CHOP	cuddapahv@chop.edu
Vaidehi		Jobanputra	Columbia	vj2004@cumc.columbia.edu	PI
Mohamad		Mikati	Duke	mohamad.mikati@duke.edu
Allyn		McConkie-Rosell	Duke	allyn.mcconkie@duke.edu	Genetic Counselor
Kelly		Schoch	Duke	kelly.schoch@duke.edu	Genetic Counselor
Vandana		Shashi	Duke	vandana.shashi@duke.edu	PI
Rebecca	C.	Spillmann	Duke	rebecca.crimian@duke.edu	Genetic Counselor
Queenie	K.-G.	Tan	Duke	khoon.tan@duke.edu	Clinician
Nicole	M.	Walley	Duke	nicole.walley@duke.edu	Clinical Research Coordinator
Alan	H.	Beggs	Harvard	beggs@enders.tch.harvard.edu	Site PI
Gerard	T.	Berry	Harvard	gerard.berry@childrens.harvard.edu	Co-investigator
Lauren	C.	Briere	Harvard	lbriere@partners.org	Site Coordinator and Genetic Counselor
Laurel	A.	Cobban	Harvard	lcobban@bwh.harvard.edu	Program Manager
Matthew		Coggins	Harvard	mcoggins@bwh.harvard.edu	Clinician
Elizabeth	L.	Fieg	Harvard	efieg@bwh.harvard.edu	Site Coordinator and Genetic Counselor
Frances		High	Harvard	fhigh@partners.org	Co-investigator
Ingrid	A.	Holm	Harvard	ingrid.holm@childrens.harvard.edu	Co-investigator
Susan		Korrick	Harvard	skorrick@bwh.harvard.edu	Co-investigator
Joseph		Loscalzo	Harvard	jloscalzo@partners.org	PI
Richard	L.	Maas	Harvard	maas@genetics.med.harvard.edu	Co-investigator
Calum	A.	MacRae	Harvard	camacrae@bics.bwh.harvard.edu	Co-investigator
J.	Carl	Pallais	Harvard	Juan.Pallais@mgh.harvard.edu	Co-investigator
Deepak	A.	Rao	Harvard	darao@bwh.harvard.edu	Clinician
Lance	H.	Rodan	Harvard	lance.rodan@childrens.harvard.edu	UDN Fellow
Edwin	K.	Silverman	Harvard	ed.silverman@channing.harvard.edu	Co-investigator
Joan	M.	Stoler	Harvard	joan.stoler@childrens.harvard.edu	Co-investigator
David	A.	Sweetser	Harvard	dsweetser@partners.org	Site PI
Melissa		Walker	Harvard	walker.melissa@mgh.harvard.edu	Co-investigator
Jessica		Douglas	Harvard	Jessica.Douglas@childrens.harvard.edu	Site Coordinator and Genetic Counselor
Emily		Glanton	Harvard DMCC	Emily_Glanton@hms.harvard.edu	Associate Director
Shilpa	N.	Kobren	Harvard DMCC	Shilpa_Kobren@hms.harvard.edu	Research Fellow
Isaac	S.	Kohane	Harvard DMCC	isaac_kohane@hms.harvard.edu	PI
Kimberly		LeBlanc	Harvard DMCC	kimberly_leblanc@hms.harvard.edu	Director
AudreyStephannie	C.	Maghiro	Harvard DMCC	audreystephannie_maghiro@hms.harvard.edu	Research Coordinator
Rachel		Mahoney	Harvard DMCC	rachel_mahoney@hms.harvard.edu	Project Manager
Alexa	T.	McCray	Harvard DMCC	alexa_mccray@hms.harvard.edu	PI
Amelia	L. M.	Tan	Harvard DMCC	amelia_tan@hms.harvard.edu	Research Fellow
Surendra		Dasari	Mayo Clinic	dasari.surendra@mayo.edu	Co-investigator
Brendan	C.	Lanpher	Mayo Clinic	lanpher.brendan@mayo.edu	Co-investigator
Ian	R.	Lanza	Mayo Clinic	lanza.ian@mayo.edu	PI
Eva		Morava	Mayo Clinic	morava-kozicz.eva@mayo.edu	Co-investigator
Devin		Oglesbee	Mayo Clinic	oglesbee.devin@mayo.edu	PI
Guney		Bademci	Miami	g.bademci@miami.edu	Co-Investigator
Deborah		Barbouth	Miami	dbarbouth@miami.edu	Co-Investigator
Stephanie		Bivona	Miami	sab355@miami.edu	Study Coordinator
Nicholas		Borja	Miami	nborja@med.miami.edu	Clinician
Joanna	M.	Gonzalez	Miami	jmg442@miami.edu	Nurse Practitioner
Kumarie		Latchman	Miami	kxl604@med.miami.edu	Co-investigator
LéShon		Peart	Miami	L.peart@med.miami.edu	Site Coordinator
Adriana		Rebelo	Miami	arebelo@med.miami.edu	Research Scientist
Carson	A.	Smith	Miami	carsonsmith@med.miami.edu	Genetic Counselor
Mustafa		Tekin	Miami	mtekin@miami.edu	PI
Willa		Thorson	Miami	wthorson@miami.edu	Co-Investigator
Stephan		Zuchner	Miami	szuchner@miami.edu	PI
Herman		Taylor	Morehouse DMCC	htaylor@msm.edu	PI
Maria	T.	Acosta	NIH UDP	acostam@nhgri.nih.gov	Staff Clinician
Precilla		D'Souza	NIH UDP	precilla.d'souza@nih.gov	Nurse Practitioner
Andrea		Gropman	NIH UDP	agropman@childrensnational.org	Physician
Ellen	F.	Macnamara	NIH UDP	ellen.macnamara@nih.gov	Genetic Counselor
Valerie	V.	Maduro	NIH UDP	vbraden@mail.nih.gov	UDP Translational Laboratory Manager
John	J.	Mulvihill	NIH UDP	johmulvihill@gmail.com	Special Volunteer
Donna		Novacic	NIH UDP	donna.novacic@nih.gov	Staff Clinician
Barbara	N.	Pusey Swerdzewski	NIH UDP	barbara.pusey@nih.gov	Informatician
Camilo		Toro	NIH UDP	toroc@mail.nih.gov	PI, Director Adult UDP Program
Colleen	E.	Wahl	NIH UDP	colleen.wahl@nih.gov	Nurse Practitioner
David	R.	Adams	NIH UDP, NHGRI	david.adams@nih.gov	PI, Deputy Director for Clinical Genomics, OCD/NHGRI
Ben		Afzali	NIH UDP, NHGRI	ben.afzali@nih.gov	Staff Clinician
Elizabeth	A.	Burke	NIH UDP, NHGRI	elizabeth.burke2@nih.gov	Postdoc investigator
Joie		Davis	NIH UDP, NHGRI	jdavis@niaid.nih.gov	Nurse Practitioner
Margaret		Delgado	NIH UDP, NHGRI	margaret.delgado@nih.gov	Nurse Practitioner
Jiayu		Fu	NIH UDP, NHGRI	fuj6@mail.nih.gov	Staff Scientist
William	A.	Gahl	NIH UDP, NHGRI	gahlw@mail.nih.gov	PI, Clinical Director NHGRI
Neil		Hanchard	NIH UDP, NHGRI	neil.hanchard@nih.gov	Staff Clinician
Yan		Huang	NIH UDP, NHGRI	yan.huang@nih.gov	Staff Scientist
Wendy		Introne	NIH UDP, NHGRI	wintrone@nhgri.nih.gov	Staff Clinician
Orpa		Jean-Marie	NIH UDP, NHGRI	orpa.jean-marie@nih.gov	Research Nurse
May Christine	V.	Malicdan	NIH UDP, NHGRI	maychristine.malicdan@nih.gov	Staff Scientist, Director of UDP Translational Research laboratory
Marie		Morimoto	NIH UDP, NHGRI	marie.morimoto@nih.gov	Staff Scientist
Leoyklang		Petcharet	NIH UDP, NHGRI	petcharat.leoyklang@nih.gov	Staff Scientist
Francis		Rossignol	NIH UDP, NHGRI	francis.rossignol@nih.gov	Staff Clinician
Marla		Sabaii	NIH UDP, NHGRI	marla.sabaii@nih.gov	Research Nurse
Ben		Solomon	NIH UDP, NHGRI	solomonb@mail.nih.gov	OCD
Cynthia	J.	Tifft	NIH UDP, NHGRI	ctifft@nih.gov	PI, Deputy Clinical Director NHGRI
Lynne	A.	Wolfe	NIH UDP, NHGRI	lynne.wolfe@nih.gov	Site Coordinator and Senior Nurse Practitioner
Heidi		Wood	NIH UDP, NHGRI	heidi.wood@nih.gov	Research Nurse
Aimee		Allworth	PNW	allwoa@uw.edu
Michael		Bamshad	PNW	mbamshad@uw.edu	Co-Investigator
Anita		Beck	PNW	aebeck@uw.edu	Co-Investigator
Jimmy		Bennett	PNW	jtbenn@uw.edu	Co-Investigator
Elizabeth		Blue	PNW	em27@uw.edu	Co-Investigator
Peter		Byers	PNW	pbyers@uw.edu	Co-Investigator
Sirisak		Chanprasert	PNW	sirisc@uw.edu	Co-Investigator
Michael		Cunningham	PNW	mcunning@uw.edu	Co-Investigator
Katrina		Dipple	PNW	katrina.dipple@seattlechildrens.org	PI
Daniel		Doherty	PNW	ddoher@uw.edu	Co-Investigator
Dawn		Earl	PNW	dawn.earl@seattlechildrens.org	Co-Investigator
Ian		Glass	PNW	ianglass@uw.edu	Clinical Leader (pediatric)
Anne		Hing	PNW	anne.hing@seattlechildrens.org	Co-Investigator
Fuki	M.	Hisama	PNW	fmh2@uw.edu	Clinical Leader (adult)
Martha		Horike-Pyne	PNW	mpyne@medicine.washington.edu	Research Coordinator
Gail	P.	Jarvik	PNW	pair@uw.edu	PI (Contact)
Jeffrey		Jarvik	PNW	jarvikj@uw.edu	Co-Investigator
Suman		Jayadev	PNW	sumie@uw.edu	Co-Investigator
Emerald		Kaitryn	PNW	emeraldk@medicine.washington.edu
Christina		Lam	PNW	ctlam2@uw.edu	Co-Investigator
Danny		Miller	PNW	Danny.Miller@seattlechildrens.org
Ghayda		Mirzaa	PNW	gmirzaa@uw.edu	Co-Investigator
Wendy		Raskind	PNW	wendyrun@uw.edu	Co-Investigator
Elizabeth		Rosenthal	PNW
Emily		Shelkowitz	PNW
Sam		Sheppeard	PNW	samshep@uw.edu
Andrew		Stergachis	PNW	absterga@uw.edu
Virginia		Sybert	PNW	flk01@uw.edu	Co-Investigator
Mark		Wener	PNW	wener@uw.edu	Co-Investigator
Tara		Wenger	PNW	tara.wenger@seattlechildrens.org	Pediatric geneticist
Raquel	L.	Alvarez	Stanford	raquela1@stanford.edu	Laboratory Technician
Gill		Bejerano	Stanford	bejerano@stanford.edu	Co-investigator
Jonathan	A.	Bernstein	Stanford	Jon.Bernstein@stanford.edu	PI
Devon		Bonner	Stanford	devonbonner@stanfordhealthcare.org	Genetic Counselor
Terra	R.	Coakley	Stanford	tcoakley@stanford.edu	Project Manager
Paul	G.	Fisher	Stanford	pfisher@stanford.edu	PI
Page	C.	Goddard	Stanford	pgoddard@stanford.edu	Laboratory Technician
Meghan	C.	Halley	Stanford	mhalley@stanford.edu	Co-Investigator
Jason		Hom	Stanford	jasonhom@stanford.edu	Clinician, Adults
Jennefer	N.	Kohler	Stanford	jkohler@stanfordhealthcare.org	Genetic Counselor
Elijah		Kravets	Stanford	ekravets@stanford.edu	Study Coordinator
Beth	A.	Martin	Stanford	martinb@stanford.edu	Clinician, Adults
Shruti		Marwaha	Stanford	mshruti@stanford.edu	Bioinformatician
Chloe	M.	Reuter	Stanford	creuter@stanfordhealthcare.org	Genetic Counselor
Maura		Ruzhnikov	Stanford	ruzhnikov@stanford.edu	Co-investigator
Jacinda	B.	Sampson	Stanford	jacindas@stanford.edu	Clinician, Neurology
Kevin	S.	Smith	Stanford	kssmith@stanford.edu	Laboratory Technician
Shirley		Sutton	Stanford	scsutton@stanford.edu	Lab Manager
Holly	K.	Tabor	Stanford	hktabor@stanford.edu	Co-investigator
Rachel	A.	Ungar	Stanford	raungar@stanford.edu	Laboratory Technician
Matthew	T.	Wheeler	Stanford	wheelerm@stanford.edu	PI
Euan	A.	Ashley	Stanford DMCC	Euan@stanford.edu	PI
Bruce		Korf	UAB	bkorf@uab.uabmc.edu	PI
Kaitlin		Callaway	UAB	kcallaway@uabmc.edu	Nurse Practitioner
Tammi		Skelton	UAB	tlskelton@uabmc.edu	Nurse Practitioner
Anna		Hurst	UAB	acehurst@uab.edu	Clinician
Martin		Rodriguez	UAB	rodriguez@uabmc.edu	Clinician
Ali		Al-Beshri	UAB	asabeshri@uabmc.edu	Clinician
William	E.	Byrd	UAB DMCC	webyrd@gmail.com	Bioinformatician
Andrew	B.	Crouse	UAB DMCC	acrouse@uab.edu	Study Coordinator
Matthew		Might	UAB DMCC	might@uab.edu	PI
Mariko		Nakano-Okuno	UAB DMCC	marikonk@uab.edu	Sub-Investigator
Jordan		Whitlock	UAB DMCC	jbarham3@uab.edu	Sub-Investigator
Manish	J.	Butte	UCLA	mbutte@mednet.ucla.edu	Co-Investigator
George		Carvalho	UCLA	GCarvalhoNeto@mednet.ucla.edu	Sequencing interpretation
Rosario	I.	Corona	UCLA	rcoronadelafuente@mednet.ucla.edu	Sequencing interpretation
Esteban	C.	Dell'Angelica	UCLA	edellangelica@mednet.ucla.edu	Co-investigator
Naghmeh		Dorrani	UCLA	ndorrani@mednet.ucla.edu	Site coordinator and genetic counselor
Emilie	D.	Douine	UCLA	edouine@mednet.ucla.edu	Research Assistant
Brent	L.	Fogel	UCLA	bfogel@ucla.edu	Co-Investigator
Alden		Huang	UCLA	AYHuang@mednet.ucla.edu	Sequencing interpretation
Yigit		Karasozen	UCLA	Ykarasozen@mednet.ucla.edu	Co-investigator
Deborah		Krakow	UCLA	dkrakow@mednet.ucla.edu	Co-investigator
Martin	G.	Martin	UCLA	mmartin@mednet.ucla.edu	Co-investigator
Julian	A.	Martínez-Agosto	UCLA	julianmartinez@mednet.ucla.edu	PI
Stanley	F.	Nelson	UCLA	snelson@ucla.edu	PI
Neil	H.	Parker	UCLA	nhparker@mednet.ucla.edu	Co-Investigator
Justin		Alvey	University of Utah	justin.alvey@hsc.utah.edu	Co-investigator
Ashley		Andrews	University of Utah	ashley.andrews@hsc.utah.edu	Clinical Site Coordinator
Jim		Bale	University of Utah	jfbale@msn.com	Co-investigator
John		Bohnsack	University of Utah	john.bohnsack@hsc.utah.edu	Co-investigator
Lorenzo		Botto	University of Utah	lorenzo.botto@hsc.utah.edu	PI
John		Carey	University of Utah	john.carey@hsc.utah.edu	Co-investigator
Nicola		Longo	University of Utah	nicola.longo@hsc.utah.edu	Co-investigator
Paolo		Moretti	University of Utah	paolo.moretti@hsc.utah.edu	Co-investigator
Laura		Pace	University of Utah	laura.pace@hsc.utah.edu	Co-investigator
Aaron		Quinlan	University of Utah	aquinlan@genetics.utah.edu	Bioinformatician
Matt		Velinder	University of Utah	matt.velinder@utah.edu	Bioinformatician
Dave		Viskochil	University of Utah	dave.viskochil@hsc.utah.edu	Co-investigator
Gabor		Marth	University of Utah DMCC	gmarth@genetics.utah.edu	Bioinformatician
Pinar		Bayrak-Toydemir	University of Utah/ARUP	pinar.bayrak-toydemir@arup.com	Molecular Geneticist
Rong		Mao	University of Utah/ARUP	rong.mao@aruplab.com	Molecular Geneticist
Monte		Westerfield	UO MOSC	monte@uoneuro.uoregon.edu	PI of Zebrafish Core
Anna		Bican	Vanderbilt	anna.bican@vumc.org	Study Coordinator
Thomas		Cassini	Vanderbilt	thomas.cassini@nih.gov	Research Fellow
Brian		Corner	Vanderbilt	brian.corner@vumc.org	Genetic Counselor
Rizwan		Hamid	Vanderbilt	rizwan.hamid@vumc.org	PI
Serena		Neumann	Vanderbilt	serena.neumann@vumc.org	Nurse Practitioner
John	A.	Phillips III	Vanderbilt	John.a.phillips@vumc.org	PI
Lynette		Rives	Vanderbilt	lynette.c.rives@vumc.org	Lab Manager
Amy	K.	Robertson	Vanderbilt	amy.k.robertson@vumc.org	Nurse Practitioner
Kimberly		Ezell	Vanderbilt	kimberly.ezell@vumc.org	Nurse Practitioner
Joy	D.	Cogan	Vanderbilt	joy.cogan@vumc.org	PI, Director, Central Biorepository
Nichole		Hayes	Washington University Clinical	nhayes@wustl.edu	Site Coordinator
Dana		Kiley	Washington University Clinical	dana.kiley@wustl.edu	Research Coordinator
Kathy		Sisco	Washington University Clinical	siscok@wustl.edu	Clinical Site Coordinator
Jennifer		Wambach	Washington University Clinical	wambachj@wustl.edu	Co-investigator
Daniel		Wegner	Washington University Clinical	danieljwegner@wustl.edu	Lab Manager
Dustin		Baldridge	Washington University Clinical & MOSC	dbaldri@wustl.edu	Co-investigator
F. Sessions		Cole	Washington University DMCC	fcole@wustl.edu	Co-Investigator
Stephen		Pak	Washington University MOSC	stephen.pak@email.wustl.edu	Co-investigator
Timothy		Schedl	Washington University MOSC	ts@wustl.edu	PI
Jimann		Shin	Washington University MOSC	shinji@wustl.edu	Senior Scientist
Lilianna		Solnica-Krezel	Washington University MOSC	solnical@wustl.edu	PI
